# Association of AAT/*SERPINA1* PI*Z Variant with Gestational Duration and Prevention of Premature Birth in Knockout Mice by AAT-Supplementation

**DOI:** 10.1101/2025.11.21.25340724

**Authors:** E Koivulehto, A Pasanen, AM Haapalainen, H Tiensuu, FinnGen, M Rämet, M Hallman

## Abstract

About 10% of pregnancies end prematurely before 37 weeks, without effective prevention therapies. Previously, we identified rare damaging variants in *SERPINA1* encoding Alpha-1-antitrypsin (AAT) in families with recurrent spontaneous preterm births (SPTB) and detected decreased protein and mRNA levels of AAT/*SERPINA1* from placentas in SPTB. Here, we investigated genetic associations between *SERPINA1* variants and gestational duration and evaluated AAT supplementation as a therapeutic intervention in a mouse model of preterm birth. *SERPINA1* Pi*Z variant (rs28929474-T) was associated with gestational duration (*P* < 5×10^-8^) in European-ancestry mothers with preterm and term deliveries. We detected a nine-day decrease in gestational duration and a fourfold Odds for preterm birth vs. term birth in Pi*Z homozygotes (Pi*ZZ), compared to other genotypes. In transgenic mice without endogenous AAT, exogenous Prolastina^®^ treatment inhibited LPS-induced preterm births (*P* < 0.05). Supplemented AAT was preferentially deposited in the placenta. Our findings support AAT’s protective role in SPTB and highlight its therapeutic potential, particularly in *SERPINA1* Pi*ZZ genotype carriers.
