## Supplementary table 2 for "Association of AAT/*SERPINA1* PI*Z Variant with Gestational Duration and Prevention of Premature Birth in Knockout Mice by AAT-Supplementation"

### Sheet: Supplementary Table 2
Supplementary table 1. Association statistics of SERPINA1 PI*Z variant (rs28929474) in gestational duration in the meta-analysis subpopulations.
Freq-T	P	Beta	SE	Study data
0.0396	9.73e-04	-0.688	0.2086	EGG
0.0196	1.75e-06	-0.092	0.0193	FinnGen
