## Supplementary table 1 for "Association of AAT/*SERPINA1* PI*Z Variant with Gestational Duration and Prevention of Premature Birth in Knockout Mice by AAT-Supplementation"

### Sheet: FinnGen banner authors
FinnGen
Full Name	Affiliation
Aarno Palotie	Institute for Molecular Medicine Finland (FIMM), HiLIFE, University of Helsinki, Helsinki, Finland; Broad Institute of MIT and Harvard; Massachusetts General Hospital
Mark Daly	Institute for Molecular Medicine Finland (FIMM), HiLIFE, University of Helsinki, Helsinki, Finland; Broad Institute of MIT and Harvard; Massachusetts General Hospital
Bridget Riley-Gills	Abbvie, Chicago, IL, United States
Howard Jacob	Abbvie, Chicago, IL, United States
Coralie Viollet	Astra Zeneca, Cambridge, United Kingdom
Slavé Petrovski	Astra Zeneca, Cambridge, United Kingdom
Alix Berton	Bayer AG, Leverkusen, Germany
Santha Ramakrishnan	Bayer AG, Leverkusen, Germany
Ellen Tsai	Biogen, Cambridge, MA, United States
Zhihao Ding	Boehringer Ingelheim, Ingelheim am Rhein, Germany
Emily Holzinger	Bristol Myers Squibb, New York, NY, United States
Robert Plenge	Bristol Myers Squibb, New York, NY, United States
Joseph Maranville	Bristol Myers Squibb, New York, NY, United States
Mark McCarthy	Genentech, San Francisco, CA, United States
Rion Pendergrass	Genentech, San Francisco, CA, United States
Jonathan Davitte	GlaxoSmithKline, Collegeville, PA, United States
Chia-Yen Chen	Merck, Kenilworth, NJ, United States
Melis Atalar Aksit	Pfizer, New York, NY, United States
Anna Vlahiotis	Pfizer, New York, NY, United States
Katherine Klinger	Translational Sciences, Sanofi R&D, Framingham, MA, USA
Clement Chatelain	Translational Sciences, Sanofi R&D, Framingham, MA, USA
Jorg Blankenstein	Translational Sciences, Sanofi R&D, Framingham, MA, USA
Karol Estrada	Maze Therapeutics, San Francisco, CA, United States
Robert Graham	Maze Therapeutics, San Francisco, CA, United States
Dawn Waterworth	Johnson & Johnson Innovative Medicine, Spring House, PA, United States
Chris O´Donnell	Novartis Institutes for BioMedical Research, Cambridge, MA, United States
Nicole Renaud	Novartis Institutes for BioMedical Research, Cambridge, MA, United States
Tomi P. Mäkelä	HiLIFE, University of Helsinki, Finland, Finland
Jaakko Kaprio	Institute for Molecular Medicine Finland (FIMM), HiLIFE, University of Helsinki, Helsinki, Finland
Minna Ruddock	Arctic biobank / University of Oulu
Lila Kallio	Auria Biobank / University of Turku / Wellbeing Services County of Southwest Finland, Turku, Finland
Antti Hakanen	Auria Biobank / University of Turku / Wellbeing Services County of Southwest Finland, Turku, Finland
Terhi Kilpi	THL Biobank / Finnish Institute for Health and Welfare (THL), Helsinki, Finland
Markus Perola	THL Biobank / Finnish Institute for Health and Welfare (THL), Helsinki, Finland
Jukka Partanen	Finnish Red Cross Blood Service / Finnish Hematology Registry and Clinical Biobank, Helsinki, Finland
Taneli Raivio	Helsinki Biobank / Helsinki University and Hospital District of Helsinki and Uusimaa, Helsinki
Eero Punkka	Helsinki Biobank / Helsinki University and Hospital District of Helsinki and Uusimaa, Helsinki
Teija Kekonen	Northern Finland Biobank Borealis / University of Oulu / Wellbeing services county of North Ostrobothnia, Oulu, Finland
Raisa Serpi	Northern Finland Biobank Borealis / University of Oulu / Wellbeing services county of North Ostrobothnia, Oulu, Finland
Kati Kristiansson	Finnish Clinical Biobank Tampere / University of Tampere / Wellbeing Services County of Pirkanmaa, Tampere, Finland
Sanna Siltanen	Finnish Clinical Biobank Tampere / University of Tampere / Wellbeing Services County of Pirkanmaa, Tampere, Finland
Veli-Matti Kosma	Biobank of Eastern Finland / University of Eastern Finland / Wellbeing services county of North Savo, Kuopio, Finland
Arto Mannermaa	Biobank of Eastern Finland / University of Eastern Finland / Wellbeing services county of North Savo, Kuopio, Finland
Jari Laukkanen	Central Finland Biobank / University of Jyväskylä / Wellbeing Services County of Central Finland, Jyväskylä, Finland
Tiina Jokela	Central Finland Biobank / University of Jyväskylä / Wellbeing Services County of Central Finland, Jyväskylä, Finland
Mervi Ahlroth	Finnish Biobank Cooperative - FINBB
Johanna Mäkelä	Finnish Biobank Cooperative - FINBB
Outi Tuovila	Business Finland, Helsinki, Finland
Jeffrey Waring	Abbvie, Chicago, IL, United States
Bridget Riley-Gillis	Abbvie, Chicago, IL, United States
Fedik Rahimov	Abbvie, Chicago, IL, United States
Ioanna Tachmazidou	Astra Zeneca, Cambridge, United Kingdom
Slavé Petrovski	Astra Zeneca, Cambridge, United Kingdom
Alix Berton	Bayer AG, Leverkusen, Germany
Santha Ramakrishnan	Bayer AG, Leverkusen, Germany
Ellen Tsai	Biogen, Cambridge, MA, United States
Zhihao Ding	Boehringer Ingelheim, Ingelheim am Rhein, Germany
Marc Jung	Boehringer Ingelheim, Ingelheim am Rhein, Germany
Hanati Tuoken	Boehringer Ingelheim, Ingelheim am Rhein, Germany
Shameek Biswas	Bristol Myers Squibb, New York, NY, United States
Benjamin Sun	Bristol Myers Squibb, New York, NY, United States
Rion Pendergrass	Genentech, San Francisco, CA, United States
Jonathan Davitte	GlaxoSmithKline, Collegeville, PA, United States
Neha Raghavan	Merck, Kenilworth, NJ, United States
Jae-Hoon Sul	Merck, Kenilworth, NJ, United States
Melis Atalar Aksit	Pfizer, New York, NY, United States
Xinli Hu	Pfizer, New York, NY, United States
Katherine Klinger	Translational Sciences, Sanofi R&D, Framingham, MA, USA
Robert Graham	Maze Therapeutics, San Francisco, CA, United States
Dawn Waterworth	Johnson & Johnson Innovative Medicine, Spring House, PA, United States
Nicole Renaud	Novartis Institutes for BioMedical Research, Cambridge, MA, United States
Ma´en Obeidat	Novartis Institutes for BioMedical Research, Cambridge, MA, United States
Jonathan Chung	Novartis Institutes for BioMedical Research, Cambridge, MA, United States
Jonas Zierer	Novartis Institutes for BioMedical Research, Cambridge, MA, United States
Mari Niemi	Novartis Institutes for BioMedical Research, Cambridge, MA, United States
Samuli Ripatti	Institute for Molecular Medicine Finland (FIMM), HiLIFE, University of Helsinki, Helsinki, Finland
Johanna Schleutker	Auria Biobank / University of Turku / Wellbeing Services County of Southwest Finland, Turku, Finland
Markus Perola	THL Biobank / Finnish Institute for Health and Welfare (THL), Helsinki, Finland
Tiina Wahlfors	THL Biobank / Finnish Institute for Health and Welfare (THL), Helsinki, Finland
Mikko Arvas	Finnish Red Cross Blood Service / Finnish Hematology Registry and Clinical Biobank, Helsinki, Finland
Olli Carpén	Helsinki Biobank / Helsinki University and Hospital District of Helsinki and Uusimaa, Helsinki
Reetta Hinttala	Northern Finland Biobank Borealis / University of Oulu / Wellbeing services county of North Ostrobothnia, Oulu, Finland
Johannes Kettunen	Northern Finland Biobank Borealis / University of Oulu / Wellbeing services county of North Ostrobothnia, Oulu, Finland
Arto Mannermaa	Biobank of Eastern Finland / University of Eastern Finland / Wellbeing services county of North Savo, Kuopio, Finland
Katriina Aalto-Setälä	Faculty of Medicine and Health Technology, Tampere University, Tampere, Finland
Mika Kähönen	Finnish Clinical Biobank Tampere / University of Tampere / Wellbeing Services County of Pirkanmaa, Tampere, Finland
Jari Laukkanen	Central Finland Biobank / University of Jyväskylä / Wellbeing Services County of Central Finland, Jyväskylä, Finland
Johanna Mäkelä	FINBB - Finnish biobank cooperative
Hanna Kujala	Biobank of Eastern Finland / University of Eastern Finland / Wellbeing services county of North Savo, Kuopio, Finland
Triin Laisk	Estonian biobank, Tartu, Estonia
Natalia Pujol	Estonian biobank, Tartu, Estonia
Mika Kähönen	Finnish Clinical Biobank Tampere / University of Tampere / Wellbeing Services County of Pirkanmaa, Tampere, Finland
Veikko Salomaa	Finnish Institute for Health and Welfare (THL), Helsinki, Finland
Jaana Suvisaari	Finnish Institute for Health and Welfare (THL), Helsinki, Finland
Satu Koskela	Finnish Red Cross Blood Service / Finnish Hematology Registry and Clinical Biobank, Helsinki, Finland
Jouni Lauronen	Finnish Red Cross Blood Service / Finnish Hematology Registry and Clinical Biobank, Helsinki, Finland
Kristiina Aittomäki	Helsinki University Central Hospital, Helsinki, Finland
Pirkko Pussinen	Helsinki University Hospital and University of Helsinki, Helsinki / University of Eastern Finland. Kuopio, Finland
Tuomo Meretoja	Helsinki University Hospital and University of Helsinki, Helsinki, Finland
Heikki Joensuu	Helsinki University Hospital and University of Helsinki, Helsinki, Finland
Peeter Karihtala	Helsinki University Hospital and University of Helsinki, Helsinki, Finland
Emma Juuri	Helsinki University Hospital and University of Helsinki, Helsinki, Finland
Aino Salminen	Helsinki University Hospital and University of Helsinki, Helsinki, Finland
Tuula Salo	Helsinki University Hospital and University of Helsinki, Helsinki, Finland
David Rice	Helsinki University Hospital and University of Helsinki, Helsinki, Finland
Pekka Nieminen	Helsinki University Hospital and University of Helsinki, Helsinki, Finland
Ulla Palotie	Helsinki University Hospital and University of Helsinki, Helsinki, Finland
Fredrik Åberg	Helsinki University Hospital and University of Helsinki, Helsinki, Finland
Daniel Gordin	Helsinki University Hospital and University of Helsinki, Helsinki, Finland
Patrik Finne	Helsinki University Hospital and University of Helsinki, Helsinki, Finland
Joni A Turunen	Helsinki University Hospital and University of Helsinki, Helsinki, Finland; Folkhälsan Research Center, Helsinki, Finland
Minna Raivio	Hospital District of Helsinki and Uusimaa, Helsinki, Finland
Pentti Tienari	Hospital District of Helsinki and Uusimaa, Helsinki, Finland
Martti Färkkilä	Hospital District of Helsinki and Uusimaa, Helsinki, Finland
Jukka Koskela	Hospital District of Helsinki and Uusimaa, Helsinki, Finland
Sampsa Pikkarainen	Hospital District of Helsinki and Uusimaa, Helsinki, Finland
Kari Eklund	Hospital District of Helsinki and Uusimaa, Helsinki, Finland
Paula Kauppi	Hospital District of Helsinki and Uusimaa, Helsinki, Finland
Daniel Gordin	Hospital District of Helsinki and Uusimaa, Helsinki, Finland
Juha Sinisalo	Hospital District of Helsinki and Uusimaa, Helsinki, Finland
Marja-Riitta Taskinen	Hospital District of Helsinki and Uusimaa, Helsinki, Finland
Tiinamaija Tuomi	Hospital District of Helsinki and Uusimaa, Helsinki, Finland
Timo Hiltunen	Hospital District of Helsinki and Uusimaa, Helsinki, Finland
Johanna Mattson	Hospital District of Helsinki and Uusimaa, Helsinki, Finland
Eveliina Salminen	Hospital District of Helsinki and Uusimaa, Helsinki, Finland
Terhi Ollila	Hospital District of Helsinki and Uusimaa, Helsinki, Finland
Katariina Hannula-Jouppi	Hospital District of Helsinki and Uusimaa, Helsinki, Finland
Oskari Heikinheimo	Hospital District of Helsinki and Uusimaa, Helsinki, Finland
Ilkka Kalliala	Hospital District of Helsinki and Uusimaa, Helsinki, Finland
Lauri Aaltonen	Hospital District of Helsinki and Uusimaa, Helsinki, Finland
Erkki Isometsä	Hospital District of Helsinki and Uusimaa, Helsinki, Finland
Antti Aarnisalo	Hospital District of Helsinki and Uusimaa, Helsinki, Finland
Ilkka Immonen	Hospital District of Helsinki and Uusimaa, Helsinki, Finland
Salla Ranta	Hospital District of Helsinki and Uusimaa, Helsinki, Finland
Filip Scheperjans	Hospital District of Helsinki and Uusimaa, Helsinki, Finland
Felix Vaura	Institute for Molecular Medicine Finland (FIMM), HiLIFE, University of Helsinki, Helsinki, Finland
Nina Mars	Institute for Molecular Medicine Finland (FIMM), HiLIFE, University of Helsinki, Helsinki, Finland
Esa Pitkänen	Institute for Molecular Medicine Finland (FIMM), HiLIFE, University of Helsinki, Helsinki, Finland
Hannele Laivuori	Institute for Molecular Medicine Finland (FIMM), HiLIFE, University of Helsinki, Helsinki, Finland
Katja Kivinen	Institute for Molecular Medicine Finland (FIMM), HiLIFE, University of Helsinki, Helsinki, Finland
Elisabeth Widen	Institute for Molecular Medicine Finland (FIMM), HiLIFE, University of Helsinki, Helsinki, Finland
Taru Tukiainen	Institute for Molecular Medicine Finland (FIMM), HiLIFE, University of Helsinki, Helsinki, Finland
Hanna Ollila	Institute for Molecular Medicine Finland (FIMM), HiLIFE, University of Helsinki, Helsinki, Finland
Elmo Saarentaus	Institute for Molecular Medicine Finland (FIMM), HiLIFE, University of Helsinki, Helsinki, Finland
Anne Kerola	Institute for Molecular Medicine Finland (FIMM), HiLIFE, University of Helsinki, Helsinki, Finland
Eero Vuoksimaa	Institute for Molecular Medicine Finland (FIMM), HiLIFE, University of Helsinki, Helsinki, Finland
Joni Lindbohm	Institute for Molecular Medicine Finland (FIMM), HiLIFE, University of Helsinki, Helsinki, Finland
Zhiyu Yang	Institute for Molecular Medicine Finland (FIMM), HiLIFE, University of Helsinki, Helsinki, Finland
Matthew Sampson	Institute for Molecular Medicine Finland (FIMM), HiLIFE, University of Helsinki, Helsinki, Finland; Broad Institute & Harvard Medical School, Cambridge, United States
Adrian Banerji	Institute for Molecular Medicine Finland (FIMM), HiLIFE, University of Helsinki, Helsinki, Finland; Broad Institute & Harvard Medical School, Cambridge, United States
Michelle McNulty	Institute for Molecular Medicine Finland (FIMM), HiLIFE, University of Helsinki, Helsinki, Finland; Broad Institute & Harvard Medical School, Cambridge, United States
Aoxing Liu	Institute for Molecular Medicine Finland (FIMM), HiLIFE, University of Helsinki, Helsinki, Finland; Broad Institute, Cambridge, MA, United States
Joel Rämö	Institute for Molecular Medicine Finland (FIMM), HiLIFE, University of Helsinki, Helsinki, Finland; Broad Institute, Cambridge, MA, United States
Austin Argentieri	Institute for Molecular Medicine Finland (FIMM), HiLIFE, University of Helsinki, Helsinki, Finland; Broad Institute, Cambridge, MA, United States
Amanda Elliott	Institute for Molecular Medicine Finland (FIMM), HiLIFE, University of Helsinki, Helsinki, Finland; Broad Institute, Cambridge, MA, USA and Massachusetts General Hospital, Boston, MA, USA
Elisa Rahikkala	Northern Ostrobothnia Hospital District, Oulu, Finland
Kirsi Sipilä	Oulu University Hospital and University of Oulu, Oulu, Finland
Valtteri Julkunen	University of Eastern Finland and Kuopio University Hospital, Kuopio, Finland
Ville Leinonen	University of Eastern Finland and Kuopio University Hospital, Kuopio, Finland
Sanna Toppila-Salmi	University of Eastern Finland and Kuopio University Hospital, Kuopio, Finland; Helsinki University Hospital and University of Helsinki, Finland
Mikko Hiltunen	University of Eastern Finland, Kuopio, Finland
Eino Solje	University of Eastern Finland, Kuopio, Finland
Hannu Kankaanranta	University of Gothenburg, Gothenburg, Sweden/ Seinäjoki Central Hospital, Seinäjoki, Finland/ Tampere University, Tampere, Finland
Antti Mäkitie	University of Helsinki and Helsinki University Hospital, Helsinki, Finland
Iiris Hovatta	University of Helsinki, Helsinki, Finland
Niko Välimäki	University of Helsinki, Helsinki, Finland
Minttu Marttila	University of Helsinki, Helsinki, Finland
Anne Portaankorva	University of Helsinki, Helsinki, Finland
Eija Laakkonen	University of Jyväskylä, Jyväskylä, Finland
Heidi Silven	University of Oulu, Oulu, Finland
Eeva Sliz	University of Oulu, Oulu, Finland
Riikka Arffman	University of Oulu, Oulu, Finland
Susanna Savukoski	University of Oulu, Oulu, Finland
Riitta Kaarteenaho	University of Oulu, Oulu, Finland
Jaakko Tyrmi	University of Oulu, Oulu, Finland / University of Tampere, Tampere, Finland
Laura Kuusalo	University of Turku, Turku, Finland
Laura Pirilä	University of Turku, Turku, Finland
Tapio Hellman	University of Turku, Turku, Finland
Matti Vuori	University of Turku, Turku, Finland
Teemu Niiranen	University of Turku, Turku, Finland; Finnish Institute for Health and Welfare (THL), Helsinki, Finland
Timo Blomster	Wellbeing services county of North Ostrobothnia, Oulu, Finland
Johanna Huhtakangas	Wellbeing services county of North Ostrobothnia, Oulu, Finland
Terttu Harju	Wellbeing services county of North Ostrobothnia, Oulu, Finland
Kaisa Tasanen	Wellbeing services county of North Ostrobothnia, Oulu, Finland
Laura Huilaja	Wellbeing services county of North Ostrobothnia, Oulu, Finland
Vuokko Anttonen	Wellbeing services county of North Ostrobothnia, Oulu, Finland
Marja Vääräsmäki	Wellbeing services county of North Ostrobothnia, Oulu, Finland
Outi Uimari	Wellbeing services county of North Ostrobothnia, Oulu, Finland
Laure Morin-Papunen	Wellbeing services county of North Ostrobothnia, Oulu, Finland
Maarit Niinimäki	Wellbeing services county of North Ostrobothnia, Oulu, Finland
Terhi Piltonen	Wellbeing services county of North Ostrobothnia, Oulu, Finland
Reetta Kälviäinen	Wellbeing services county of North Savo, Kuopio, Finland
Valtteri Julkunen	Wellbeing services county of North Savo, Kuopio, Finland
Hilkka Soininen	Wellbeing services county of North Savo, Kuopio, Finland
Mikko Kiviniemi	Wellbeing services county of North Savo, Kuopio, Finland
Oili Kaipiainen-Seppänen	Wellbeing services county of North Savo, Kuopio, Finland
Margit Pelkonen	Wellbeing services county of North Savo, Kuopio, Finland
Päivi Auvinen	Wellbeing services county of North Savo, Kuopio, Finland
Maria Siponen	Wellbeing services county of North Savo, Kuopio, Finland
Liisa Suominen	Wellbeing services county of North Savo, Kuopio, Finland
Päivi Mäntylä	Wellbeing services county of North Savo, Kuopio, Finland
Kai Kaarniranta	Wellbeing services county of North Savo, Kuopio, Finland; University of Lodz, Lodz, Poland
Jukka Peltola	Wellbeing Services County of Pirkanmaa, Tampere, Finland
Airi Jussila	Wellbeing Services County of Pirkanmaa, Tampere, Finland
Katri Kaukinen	Wellbeing Services County of Pirkanmaa, Tampere, Finland
Pia Isomäki	Wellbeing Services County of Pirkanmaa, Tampere, Finland
Jussi Hernesniemi	Wellbeing Services County of Pirkanmaa, Tampere, Finland
Annika Auranen	Wellbeing Services County of Pirkanmaa, Tampere, Finland
Hannu Uusitalo	Wellbeing Services County of Pirkanmaa, Tampere, Finland
Teea Salmi	Wellbeing Services County of Pirkanmaa, Tampere, Finland
Venla Kurra	Wellbeing Services County of Pirkanmaa, Tampere, Finland
Laura Kotaniemi-Talonen	Wellbeing Services County of Pirkanmaa, Tampere, Finland
Argyro Bizaki-Vallaskangas	Wellbeing Services County of Pirkanmaa, Tampere, Finland
Juha Rinne	Wellbeing Services County of Southwest Finland, Turku, Finland
Roosa Kallionpää	Wellbeing Services County of Southwest Finland, Turku, Finland
Markku Voutilainen	Wellbeing Services County of Southwest Finland, Turku, Finland
Antti Palomäki	Wellbeing Services County of Southwest Finland, Turku, Finland
Laura Pirilä	Wellbeing Services County of Southwest Finland, Turku, Finland
Riitta Lahesmaa	Wellbeing Services County of Southwest Finland, Turku, Finland
Kaj Metsärinne	Wellbeing Services County of Southwest Finland, Turku, Finland
Jenni Aittokallio	Wellbeing Services County of Southwest Finland, Turku, Finland
Klaus Elenius	Wellbeing Services County of Southwest Finland, Turku, Finland
Sirkku Peltonen	Wellbeing Services County of Southwest Finland, Turku, Finland
Leena Koulu	Wellbeing Services County of Southwest Finland, Turku, Finland
Ulvi Gursoy	Wellbeing Services County of Southwest Finland, Turku, Finland
Varpu Jokimaa	Wellbeing Services County of Southwest Finland, Turku, Finland
Tytti Willberg	Wellbeing Services County of Southwest Finland, Turku, Finland
Adam Ziemann	Abbvie, Chicago, IL, United States
Nizar Smaoui	Abbvie, Chicago, IL, United States
Anne Lehtonen	Abbvie, Chicago, IL, United States
Apinya Lertratanakul	Abbvie, Chicago, IL, United States
Relja Popovic	Abbvie, Chicago, IL, United States
Mengzhen Liu	Abbvie, Chicago, IL, United States
Anneke Den Hollander	AbbVie, Chicago, IL, United States
Jan Freudenberg	AbbVie, Chicago, IL, United States
Britney Milkovich	AbbVie, Chicago, IL, United States
Andrew Blumenfeld	AbbVie, Chicago, IL, United States
Tushar Kumar	AbbVie, Chicago, IL, United States
Dirk Paul	Astra Zeneca, Cambridge, United Kingdom
Bram Prins	Astra Zeneca, Cambridge, United Kingdom
Eleanor Wheeler	Astra Zeneca, Cambridge, United Kingdom
Kousik Kundu	Astra Zeneca, Cambridge, United Kingdom
Santosh Atanur	Astra Zeneca, Cambridge, United Kingdom
Andrew Lowe	Astra Zeneca, Cambridge, United Kingdom
Thomas Spargo	Astra Zeneca, Cambridge, United Kingdom
Oliver Burren	Astra Zeneca, Cambridge, United Kingdom
Margarete Fabre	AstraZeneca, Cambridge, United Kingdom
Fabio Baschiera	Bayer AG, Leverkusen, Germany
Hans van Leeuwen	Bayer AG, Leverkusen, Germany
Himanshu Manchanda	Bayer AG, Leverkusen, Germany
Karl Heilbron	Bayer AG, Leverkusen, Germany
Martin Rao	Bayer AG, Leverkusen, Germany
Nicole Schmidt	Bayer AG, Leverkusen, Germany
Samu Kurki	Bayer AG, Leverkusen, Germany
Johanna Mielke	Bayer AG, Leverkusen, Germany
Juho Immonen	Bayer AG, Leverkusen, Germany
Thomas Battram	Bayer AG, Leverkusen, Germany
Tobias Hogrebe	Bayer AG, Leverkusen, Germany
Susan Eaton	Biogen, Cambridge, MA, United States
Ketian Yu	Biogen, Cambridge, MA, United States
Stephanie Loomis	Biogen, Cambridge, MA, United States
Coro Paisan-Ruiz	Biogen, Cambridge, MA, United States
Elke Markert	Boehringer Ingelheim, Ingelheim am Rhein, Germany
Frank Li	Boehringer Ingelheim, Ingelheim am Rhein, Germany
Yao Hu	Boehringer Ingelheim, Ingelheim am Rhein, Germany
Christoph Ogris	Boehringer Ingelheim, Ingelheim am Rhein, Germany
Eric Simon	Boehringer Ingelheim, Ingelheim am Rhein, Germany
Julio Cesar Bolivar Lopez	Boehringer Ingelheim, Ingelheim am Rhein, Germany
Monika Frysz	Boehringer Ingelheim, Ingelheim am Rhein, Germany
Marla Hochfeld	Bristol Myers Squibb, New York, NY, United States
Cara Carty	Bristol Myers Squibb, New York, NY, United States
Michael Turchin	Bristol Myers Squibb, New York, NY, United States
Neelakshi Jog	Bristol Myers Squibb, New York, NY, United States
Corneliu Bodea	Bristol Myers Squibb, New York, NY, United States
Janie Shelton	Bristol Myers Squibb, New York, NY, United States
Chen Li	Bristol Myers Squibb, New York, NY, United States
Kritika Singh	Bristol Myers Squibb, New York, NY, United States
Peng Jiang	Bristol Myers Squibb, New York, NY, United States
Stephanie Loomis	Bristol Myers Squibb, New York, NY, United States
Elena Sanchez	Bristol Myers Squibb, New York, NY, United States
Lilith Moss	Bristol Myers Squibb, New York, NY, United States
Zijie Zhao	Bristol Myers Squibb, New York, NY, United States
Anna Podgornaia	Bristol Myers Squibb, New York, NY, United States
Natalie Bowers	Genentech, San Francisco, CA, United States
Edmond Teng	Genentech, San Francisco, CA, United States
Tim Lu	Genentech, San Francisco, CA, United States
Hubert Chen	Genentech, San Francisco, CA, United States
Jennifer Schutzman	Genentech, San Francisco, CA, United States
Erich Strauss	Genentech, San Francisco, CA, United States
Hao Chen	Genentech, San Francisco, CA, United States
David Choy	Genentech, San Francisco, CA, United States
Rion Pendergrass	Genentech, San Francisco, CA, United States
Brian Yaspan	Genentech, San Francisco, CA, United States
Cameron Adams	Genentech, San Francisco, CA, United States
Mark McCarthy	Genentech, San Francisco, CA, United States
Michael Rothenberg	Genentech, San Francisco, CA, United States
Rion Pendergrass	Genentech, San Francisco, CA, United States
Sergio Dellepiane	Genentech, San Francisco, CA, United States
Anubha Mahajan	Genentech, San Francisco, CA, United States
Michael Holmes	Genentech, San Francisco, CA, United States
Anubha Mahajan	Genentech, San Francisco, CA, United States
Diana Chang	Genentech, San Francisco, CA, United States
Tushar Bhangale	Genentech, San Francisco, CA, United States
Fanli Xu	GlaxoSmithKline, Brentford, United Kingdom
Laura Addis	GlaxoSmithKline, Brentford, United Kingdom
John Eicher	GlaxoSmithKline, Brentford, United Kingdom
Linda McCarthy	GlaxoSmithKline, Brentford, United Kingdom
Jorge Esparza Gordillo	GlaxoSmithKline, Brentford, United Kingdom
Joanna Betts	GlaxoSmithKline, Brentford, United Kingdom
Rajashree Mishra	GlaxoSmithKline, Brentford, United Kingdom
Audrey Chu	GlaxoSmithKline, Brentford, United Kingdom
Diptee Kulkarni	GlaxoSmithKline, Brentford, United Kingdom
Janet Kumar	GlaxoSmithKline, Collegeville, PA, United States
Charli Harlow	GlaxoSmithKline, Collegeville, PA, United States
Lea Sarow-Blat	GlaxoSmithKline, Collegeville, PA, United States
Diana L.Cousminer	GlaxoSmithKline, Collegeville, PA, United States
Jagtar Nijjar	GlaxoSmithKline, Collegeville, PA, United States
Jessica Chao	GlaxoSmithKline, Collegeville, PA, United States
Michal Magid	GlaxoSmithKline, Collegeville, PA, United States
Shashank Jariwala	GlaxoSmithKline, Collegeville, PA, United States
Chris Floyd	GlaxoSmithKline, Collegeville, PA, United States
Dan Swerdlow	GlaxoSmithKline, Collegeville, PA, United States
Erding Hu	GlaxoSmithKline, Collegeville, PA, United States
Prerak Desai	GlaxoSmithKline, Collegeville, PA, United States
Stephen Haddad	GlaxoSmithKline, Collegeville, PA, United States
Damien Croteau-Chonka	GlaxoSmithKline, Collegeville, PA, United States
Billy Fahy	GlaxoSmithKline, Collegeville, PA, United States
Paola Bronson	GlaxoSmithKline, Collegeville, PA, United States
Kirsi Auro	GlaxoSmithKline, Espoo, Finland
David Pulford	GlaxoSmithKline, Stevenage, United Kingdom
Sauli Vuoti	Janssen-Cilag Oy, Espoo, Finland
Dermot Reilly	Johnson & Johnson Innovative Medicine, Boston, MA, United States
Karen He	Johnson & Johnson Innovative Medicine, Spring House, PA, United States
Ekaterina Khramtsova	Johnson & Johnson Innovative Medicine, Spring House, PA, United States
Amy Hart	Johnson & Johnson Innovative Medicine, Spring House, PA, United States
Meijian Guan	Johnson & Johnson Innovative Medicine, Spring House, PA, United States
Alessandro Porello	Johnson & Johnson Innovative Medicine, Spring House, PA, United States
P. Dunnmon	Johnson & Johnson Innovative Medicine, Spring House, PA, United States
Sara Gale	Johnson & Johnson Innovative Medicine, Spring House, PA, United States
Brice Keyes	Johnson & Johnson Innovative Medicine, Spring House, PA, United States
John Kwon	Johnson & Johnson Innovative Medicine, Spring House, PA, United States
Jonathan Sherlock	Johnson & Johnson Innovative Medicine, Spring House, PA, United States
Matt Loza	Johnson & Johnson Innovative Medicine, Spring House, PA, United States
Chris Whelan	Johnson & Johnson Innovative Medicine, Spring House, PA, United States
W Galpern	Johnson & Johnson Innovative Medicine, Spring House, PA, United States
Yanfei Zhang	Johnson & Johnson Innovative Medicine, Spring House, PA, United States
Mona Selej	Johnson & Johnson Innovative Medicine, Spring House, PA, United States
Abolfazl Doostparast Torshizi	Johnson & Johnson Innovative Medicine, Spring House, PA, United States
Qingqin S Li	Johnson & Johnson Innovative Medicine, Titusville, NJ, United States
Sahar Mozzafari	Maze Therapeutics, San Francisco, CA, United States
Christopher Deboever	Maze Therapeutics, San Francisco, CA, United States
Jason Miller	Merck, Kenilworth, NJ, United States
Fabiana Farias	Merck, Kenilworth, NJ, United States
Andrey Loboda	Merck, Kenilworth, NJ, United States
Jorge Del-aguila	Merck, Kenilworth, NJ, United States
Elisabeth Vollmann	Merck, Kenilworth, NJ, United States
Jozsef Karman	Merck, Kenilworth, NJ, United States
Julie Fiore	Merck, Kenilworth, NJ, United States
Rajesh Kamath	Merck, Kenilworth, NJ, United States
Andrei Popescu	Merck, Kenilworth, NJ, United States
Delphine Fagegaltier	Merck, Kenilworth, NJ, United States
Travis Barr	Merck, Kenilworth, NJ, United States
Aristide Merola	Merck, Kenilworth, NJ, United States
Oliver Freeman	Merck, Kenilworth, NJ, United States
Simonne Longerich	Merck, Kenilworth, NJ, United States
Enrico Ferrero	Novartis Institutes for BioMedical Research, Cambridge, MA, United States
Nikos Patsopoulos	Novartis Institutes for BioMedical Research, Cambridge, MA, United States
Nancy Finkel	Novartis Institutes for BioMedical Research, Cambridge, MA, United States
Sabina Pfister	Novartis Institutes for BioMedical Research, Cambridge, MA, United States
Shola Richards	Novartis Institutes for BioMedical Research, Cambridge, MA, United States
Katherine Mccauley	Novartis Institutes for BioMedical Research, Cambridge, MA, United States
Xiaobo Xia	Novartis Institutes for BioMedical Research, Cambridge, MA, United States
Mike Mendelson	Novartis Institutes for BioMedical Research, Cambridge, MA, United States
Majd Mouded	Novartis, Basel, Switzerland
Debby Ngo	Novartis, Basel, Switzerland
Kirsi Kalpala	Pfizer, New York, NY, United States
Melissa Miller	Pfizer, New York, NY, United States
Nan Bing	Pfizer, New York, NY, United States
Jaakko Parkkinen	Pfizer, New York, NY, United States
Heli Lehtonen	Pfizer, New York, NY, United States
Stefan McDonough	Pfizer, New York, NY, United States
Ying Wu	Pfizer, New York, NY, United States
Erin Macdonald-Dunlop	Pfizer, New York, NY, United States
Jessica Chung	Pfizer, New York, NY, United States
Michael McLean	Pfizer, New York, NY, United States
Joshua Chiou	Pfizer, New York, NY, United States
Hye In Kim	Pfizer, New York, NY, United States
Sivakumar Pitchumani	Pfizer, New York, NY, United States
Sumedha Jassal	Pfizer, New York, NY, United States
Madhurima Saxena	Pfizer, New York, NY, United States
Catherine O’Riordan	Translational Sciences, Sanofi R&D, Framingham, MA, USA
Samuel Lessard	Translational Sciences, Sanofi R&D, Framingham, MA, USA
Suzanne Jacobs	Translational Sciences, Sanofi R&D, Framingham, MA, USA
Hamid Mattoo	Translational Sciences, Sanofi R&D, Framingham, MA, USA
David Habiel	Translational Sciences, Sanofi R&D, Framingham, MA, USA
Guanling Huan	Translational Sciences, Sanofi R&D, Framingham, MA, USA
Lila Kallio	Auria Biobank / University of Turku / Wellbeing Services County of Southwest Finland, Turku, Finland
Tiina Wahlfors	THL Biobank / Finnish Institute for Health and Welfare (THL), Helsinki, Finland
Jukka Partanen	Finnish Red Cross Blood Service / Finnish Hematology Registry and Clinical Biobank, Helsinki, Finland
Eero Punkka	Helsinki Biobank / Helsinki University and Hospital District of Helsinki and Uusimaa, Helsinki
Raisa Serpi	Northern Finland Biobank Borealis / University of Oulu / Wellbeing services county of North Ostrobothnia, Oulu, Finland
Sanna Siltanen	Finnish Clinical Biobank Tampere / University of Tampere / Wellbeing Services County of Pirkanmaa, Tampere, Finland
Veli-Matti Kosma	Biobank of Eastern Finland / University of Eastern Finland / Wellbeing services county of North Savo, Kuopio, Finland
Tiina Jokela	Central Finland Biobank / University of Jyväskylä / Wellbeing Services County of Central Finland, Jyväskylä, Finland
Anu Jalanko	Institute for Molecular Medicine Finland (FIMM), HiLIFE, University of Helsinki, Helsinki, Finland
Risto Kajanne	Institute for Molecular Medicine Finland (FIMM), HiLIFE, University of Helsinki, Helsinki, Finland
Mervi Aavikko	Institute for Molecular Medicine Finland (FIMM), HiLIFE, University of Helsinki, Helsinki, Finland
Helen Cooper	Institute for Molecular Medicine Finland (FIMM), HiLIFE, University of Helsinki, Helsinki, Finland
Denise Öller	Institute for Molecular Medicine Finland (FIMM), HiLIFE, University of Helsinki, Helsinki, Finland
Tarja Laitinen	Institute for Molecular Medicine Finland (FIMM), HiLIFE, University of Helsinki, Helsinki, Finland
Sofia Kuitunen	University of Helsinki, Helsinki, Finland
Auli Toivola	Institute for Molecular Medicine Finland (FIMM), HiLIFE, University of Helsinki, Helsinki, Finland
Rodos Rodosthenous	Institute for Molecular Medicine Finland (FIMM), HiLIFE, University of Helsinki, Helsinki, Finland
Mitja Kurki	Institute for Molecular Medicine Finland (FIMM), HiLIFE, University of Helsinki, Helsinki, Finland; Broad Institute, Cambridge, MA, United States
Juha Karjalainen	Institute for Molecular Medicine Finland (FIMM), HiLIFE, University of Helsinki, Helsinki, Finland
Pietro Della Briotta Parolo	Institute for Molecular Medicine Finland (FIMM), HiLIFE, University of Helsinki, Helsinki, Finland
Arto Lehisto	Institute for Molecular Medicine Finland (FIMM), HiLIFE, University of Helsinki, Helsinki, Finland
Juha Mehtonen	Institute for Molecular Medicine Finland (FIMM), HiLIFE, University of Helsinki, Helsinki, Finland
Reza Jabal	Institute for Molecular Medicine Finland (FIMM), HiLIFE, University of Helsinki, Helsinki, Finland; Broad Institute, Cambridge, MA, United States
Mutaamba Maasha	Institute for Molecular Medicine Finland (FIMM), HiLIFE, University of Helsinki, Helsinki, Finland; Broad Institute, Cambridge, MA, United States
Sanni Ruotsalainen	Institute for Molecular Medicine Finland (FIMM), HiLIFE, University of Helsinki, Helsinki, Finland
Samuel Jones	Institute for Molecular Medicine Finland (FIMM), HiLIFE, University of Helsinki, Helsinki, Finland
Raymond Walters	Institute for Molecular Medicine Finland (FIMM), HiLIFE, University of Helsinki, Helsinki, Finland; Broad Institute, Cambridge, MA, United States
Paavo Häppölä	Institute for Molecular Medicine Finland (FIMM), HiLIFE, University of Helsinki, Helsinki, Finland
L. Elisa Lahtela	Institute for Molecular Medicine Finland (FIMM), HiLIFE, University of Helsinki, Helsinki, Finland
Johanna Paltta	Institute for Molecular Medicine Finland (FIMM), HiLIFE, University of Helsinki, Helsinki, Finland; University of Turku, Turku, Finland
Juulia Partanen	Institute for Molecular Medicine Finland, HiLIFE, University of Helsinki, Finland
Mari Kaunisto	Institute for Molecular Medicine Finland (FIMM), HiLIFE, University of Helsinki, Helsinki, Finland
Elina Kilpeläinen	Institute for Molecular Medicine Finland (FIMM), HiLIFE, University of Helsinki, Helsinki, Finland
Tianduanyi Wang	Institute for Molecular Medicine Finland (FIMM), HiLIFE, University of Helsinki, Helsinki, Finland
Timo P. Sipilä	Institute for Molecular Medicine Finland (FIMM), HiLIFE, University of Helsinki, Helsinki, Finland
Oluwaseun Alexander Dada	Institute for Molecular Medicine Finland (FIMM), HiLIFE, University of Helsinki, Helsinki, Finland
Awaisa Ghazal	Institute for Molecular Medicine Finland (FIMM), HiLIFE, University of Helsinki, Helsinki, Finland
Rigbe Weldatsadik	Institute for Molecular Medicine Finland (FIMM), HiLIFE, University of Helsinki, Helsinki, Finland
Jaska Uimonen	Institute for Molecular Medicine Finland (FIMM), HiLIFE, University of Helsinki, Helsinki, Finland
Kati Donner	Institute for Molecular Medicine Finland (FIMM), HiLIFE, University of Helsinki, Helsinki, Finland
Anu Loukola	Helsinki Biobank / Helsinki University and Hospital District of Helsinki and Uusimaa, Helsinki
Päivi Laiho	THL Biobank / Finnish Institute for Health and Welfare (THL), Helsinki, Finland
Susanna Lemmelä	Institute for Molecular Medicine Finland (FIMM), HiLIFE, University of Helsinki, Helsinki, Finland
Teemu Paajanen	THL Biobank / Finnish Institute for Health and Welfare (THL), Helsinki, Finland
Arto Pietilä	THL Biobank / Finnish Institute for Health and Welfare (THL), Helsinki, Finland
Aki Havulinna	THL Biobank / Finnish Institute for Health and Welfare (THL), Helsinki, Finland
Mary Pat Reeve	Institute for Molecular Medicine Finland (FIMM), HiLIFE, University of Helsinki, Helsinki, Finland; Broad Institute, Cambridge, MA, United States
Shanmukha Sampath Padmanabhuni	Institute for Molecular Medicine Finland (FIMM), HiLIFE, University of Helsinki, Helsinki, Finland
Harri Siirtola	University of Tampere, Tampere, Finland
Javier Gracia-Tabuenca	University of Tampere, Tampere, Finland
Marika Kaakinen	Institute for Molecular Medicine Finland (FIMM), HiLIFE, University of Helsinki, Helsinki, Finland
Shuang Luo	Institute for Molecular Medicine Finland (FIMM), HiLIFE, University of Helsinki, Helsinki, Finland
Vincent Llorens	Institute for Molecular Medicine Finland (FIMM), HiLIFE, University of Helsinki, Helsinki, Finland
Dawit Yohannes	Institute for Molecular Medicine Finland (FIMM), HiLIFE, University of Helsinki, Helsinki, Finland
Iina Laak	Institute for Molecular Medicine Finland (FIMM), HiLIFE, University of Helsinki, Helsinki, Finland
Mervi Ahlroth	Finnish Biobank Cooperative - FINBB
Johanna Mäkelä	Finnish Biobank Cooperative - FINBB
Pauli Wihuri	Finnish Biobank Cooperative - FINBB
Tom Southerington	Finnish Biobank Cooperative - FINBB
Meri Lähteenmäki	Finnish Biobank Cooperative - FINBB
